# Creation and evaluation of full-text literature-derived, feature-weighted disease models of genetically determined developmental disorders

**DOI:** 10.1101/2021.11.04.21265878

**Authors:** T.M Yates, A. Lain, J. Campbell, T.I. Simpson, D.R. FitzPatrick

## Abstract

There are >2500 different genetically-determined developmental disorders (DD), which, as a group, show very high levels of both locus and allelic heterogeneity. This has led to the wide-spread use of evidence-based filtering of genome-wide sequence data as a diagnostic tool in DD. Determining whether the association of a filtered variant at a specific locus is a plausible explanation of the phenotype in the proband is crucial and commonly requires extensive manual literature review by both clinical scientists and clinicians. Access to a database of weighted clinical features extracted from rigorously curated literature would increase the efficiency of this process and facilitate the development of robust phenotypic similarity metrics. However, given the large and rapidly increasing volume of published information, conventional biocuration approaches are becoming impractical.

Here, we present a scalable, automated method for extraction of categorical phenotypic descriptors from full-text literature. Papers identified through literature review were downloaded and parsed using the Cadmus custom retrieval package. Human Phenotype Ontology terms were extracted using MetaMap, with 76-83% precision and 72-81% recall. Mean terms per paper increased from 9 in title + abstract, to 69 using full text. We demonstrate that these literature-derived disease models plausibly reflect true disease expressivity more accurately than gold standard manually-curated models, through comparison with prospectively gathered data from the Deciphering Developmental Disorders study. AUC for ROC curves increased by 5-10% through use of literature-derived models. This work shows that scalable automated literature curation increases performance and adds weight to the need for this strategy to be integrated into informatic variant analysis pipelines.
