## Supplemental Table 2 for "Creation and evaluation of full-text literature-derived, feature-weighted disease models of genetically determined developmental disorders"

### Sheet: supp_table2
Gene symbol	Gene MIM	Disease name	Disease Mim	Allelic requirement	Mutation consequence	PubMed IDs	HPO terms per full text model
CHD2	602119	EPILEPTIC ENCEPHALOPATHY	615369	monoallelic	loss of function	31993582; 31677157; 29740950; 29529558; 28960266; 28910737; 26754451; 26262932; 25672921; 24614520	11
SCN2A	182390	NONSPECIFIC SEVERE ID	613721	monoallelic	loss of function	30062040	17
DNMT3A	602769	Microcephalic primordial dwarfism	618724	monoallelic	gain of function	30478443	24
KMT2C	606833	INTELLECTUAL DISABILITY	617768	monoallelic	loss of function	29069077	31
CNOT3	604910	CNOT3 syndrome	618672	monoallelic	loss of function	32720325;31201375	46
PPP2R5D	601646	INTELLECTUAL DISABILITY	616355	monoallelic	dominant negative	26576547;25972378	59
ITPR1	147265	Gillespie Syndrome	206700	biallelic	loss of function	29663667;29169895	62
CHD4	603277	Syndromic INTELLECTUAL DISABILITY with or without congenital heart disease	617159	monoallelic	loss of function	27616479;31388190	72
GRIN2B	138252	EPILEPTIC ENCEPHALOPATHY	616139	monoallelic	all missense/in frame	24272827;30151416;27605359;23934111;28377535;31085877	77
GNAS	139320	MCCUNE-ALBRIGHT SYNDROME	174800	mosaic	activating	1594625;15126527;1944469;31852070;29104223;26188235;17878646;16264125	78
GRIN2B	138252	MENTAL RETARDATION, AUTOSOMAL DOMINANT 6	613970	monoallelic	loss of function	20890276;23718928	81
CSNK2A1	115440	CSNK2A1 syndrome	617062	monoallelic	activating	29383814;28725024;27048600	89
ITPR1	147265	SPINOCEREBELLAR ATAXIA 29, CONGENITAL NONPROGRESSIVE	117360	monoallelic	all missense/in frame	27062503;22986007;31632679;29196976;28826917;28659154	90
TLK2	608439	TLK2 syndrome	618050	monoallelic	loss of function	29861108;33323470	94
SLC6A1	137165	EPILEPSY WITH MYOCLONIC-ATONIC SEIZURES	616421	monoallelic	loss of function	29315614;25865495;30132828;27600546;31176687;29961511;31516630	95
TBL1XR1	608628	Intellectual disability with autism spectrum disorder	616944	monoallelic	loss of function	25425123;29777588;25102098	97
ITPR1	147265	Gillespie Syndrome, monoallelic	206700	monoallelic	dominant negative	27108798;31340402;30249237;28698159	100
SMARCA4	603254	RHABDOID TUMOR PREDISPOSITION SYNDROME 2	613325	monoallelic	loss of function	20137775;33836796;31190001;29204511;25060813	103
CLTC	118955	Epilepsy and intellectual disability	617854	monoallelic	loss of function	26822784;31776469	106
BCL11A	606557	INTELLECTUAL DISABILITY	617101	monoallelic	loss of function	27453576;28960836;32903878	109
MORC2	616661	MORC2 - axonal neuropathy and neurodevelopmental disorder	619090	monoallelic	all missense/in frame	26497905;28771897;32693025;30624633;33844363	115
NFIX	164005	MARSHALL-SMITH SYNDROME	602535	monoallelic	dominant negative	32701632;24924640;28442439	115
KDM5C	314690	MENTAL RETARDATION SYNDROMIC X-LINKED JARID1C-RELATED	300534	hemizygous	loss of function	16538222;21575681;18697827;19826449;15586325;18203167	115
KCNQ2	602235	BENIGN NEONATAL EPILEPSY TYPE 1	121200	monoallelic	loss of function	10323247;17872363;9430594;11572947;9425895;11175290;28503627;28038823;24375629;23290024;22884718;20119593;19818940;18640800;18353052;18246739;15596769;15178210;12847176;10774989	117
HECW2	617245	Neurodevelopmental disorder with hypotonia, seizures, and absent language	617268	monoallelic	all missense/in frame	27334371;27389779;33205896;32814609;29807643;29395664	117
TRAF7	606692	Developmental Delay Congenital Anomalies and Dysmorphic Features	618164	monoallelic	all missense/in frame	29961569;32376980	117
SIN3A	607776	SYNDROMIC INTELLECTUAL DISABILITY	613406	monoallelic	loss of function	27399968;33437032;30267900	127
TBL1XR1	608628	Pierpont syndrome	602342	monoallelic	activating	28687524;30365874;26769062	129
TRIP12	604506	TRIP12-related intellectual disability with/without autism spectrum disorder	617752	monoallelic	loss of function	27848077;28251352;31814248	135
CHD3	602120	Macrocephaly and impaired speech and language	618205	monoallelic	all missense/in frame	30397230;33571694;33358638;32483341	136
FBN1	134797	WEILL-MARCHESANI SYNDROME AUTOSOMAL DOMINANT	608328	monoallelic	all missense/in frame	12525539;28696036;25142510;23897642	140
TRRAP	603015	Autism and Syndromic Intellectual Disability	618454	monoallelic	all missense/in frame	30827496;30424743	140
EBF3	607407	Intellectual Disability, Ataxia, and Facial Dysmorphism	617330	monoallelic	loss of function	28017370;28017373;28017372;28487885;29162653	145
PHIP	612870	Developmental delay, ID, obesity and dysmorphic features	617991	monoallelic	loss of function	29209020;27900362;31167805	149
GNAS	139320	ALBRIGHT HEREDITARY OSTEODYSTROPHY	103580	monoallelic	loss of function	1505964;2122458;8072545;8702665;11095461;9328353;10487696;11073544;17299070;30349702;25502941;20015054;18806481	150
KANSL1	612452	CHROMOSOME 17Q21.31 MICRODELETION SYNDROME	610443	monoallelic	loss of function	22544363;22544367;33361104;28211987	156
PACS1	607492	INTELLECTUAL DISABILITY	615009	monoallelic	activating	23159249;30113927;29550517;28975623;28111752;26842493;25522177	159
PTPN11	176876	NOONAN SYNDROME 1	163950	monoallelic	activating	12161469;19449407;12529711;12325025;15240615;11992261;15384080;11704759	160
SPTAN1	182810	EPILEPTIC ENCEPHALOPATHY EARLY INFANTILE TYPE 5	613477	monoallelic	dominant negative	22258530;20493457;33578420;33206935;32811770;31515523;30548380;29986434;29050398;22656320;22429196	162
SMARCA4	603254	COFFIN SIRIS	614609	monoallelic	all missense/in frame	32686290;31160358;30973214;28608987;24700502	163
CDK13	603309	Syndromic INTELLECTUAL DISABILITY with or without congenital heart disease	617360	monoallelic	all missense/in frame	29222009;29393965;27479907;28807008;29021403	167
MEF2C	600662	MENTAL RETARDATION-STEREOTYPIC MOVEMENTS-EPILEPSY AND/OR CEREBRAL MALFORMATIONS	613443	monoallelic	loss of function	20513142;23001426;30922778;30376817;29468350;29104469;28456137;28794905;27255693;22449245	172
SMC1A	300040	CORNELIA DE LANGE SYNDROME TYPE 2	300590	x-linked dominant	all missense/in frame	24124034;28102598;32532882;22106055;26354354;20635401	178
PTEN	601728	PTEN Hamartoma Tumor Syndrome	158350	monoallelic	loss of function	11238682;9140396;9425889;12844284;15805158;9832031;9241266;10353779;9467011;9832032;10777358;17286265;9259288;10051160	182
SMC1A	300040	SMC1A-related Epileptic Encephalopathy	301044	x-linked dominant	loss of function	26358754;26752331;28166369;31185419;26386245;31098032;28677859	182
KIF1A	601255	NESCAV SYNDROME	614255	monoallelic	all missense/in frame	25265257;26125038;26486474;30385166;25253658;21376300;32096284;26354034	183
KAT6B	605880	GENITOPATELLAR SYNDROME	606170	monoallelic	dominant negative	22265014;30900427;28696035;22265017;31871732	186
KDM6A	300128	KABUKI SYNDROME 2	300867	x-linked dominant	loss of function	24527667;30509212;24664873;27028180;23076834;33674768	186
KCNQ2	602235	EPILEPTIC ENCEPHALOPATHY EARLY INFANTILE TYPE 7	613720	monoallelic	loss of function	23774309;24107868;31199083;24371303;22169383;28687180;12742592;31418850;28728838;27602407;28631195;29687029;30107960;23621294;23692823;28832002;22275249;27861786;25880994;22926866;25566516;30530441;31152295;25092550;31951342	188
EHMT1	607001	Kleefstra syndrome	610253	monoallelic	loss of function	28361100;19264732;23232695;28498556;27123477;16826528	192
TAF1	313650	Dysmorphic Features, Intellectual Disability, and Neurological Manifestations	300966	hemizygous	loss of function	32396742;31646703;31341187;30805980;32714589;26637982	192
GATAD2B	614998	NONSPECIFIC SEVERE ID	615074	monoallelic	loss of function	23644463;31949314;32688057;31205050;30482549;30346093;28077840	192
SYNGAP1	603384	MENTAL RETARDATION AUTOSOMAL DOMINANT TYPE 5	612621	monoallelic	loss of function	21237447;28721930;30685520;28576131;30800045;26110312;26079862;29381230;23141534;31395010;30572772;23161826;26989088;30556619;19196676;23708187	193
KAT6B	605880	SAY-BARBER-BIESECKER-YOUNG-SIMPSON SYNDROME	603736	monoallelic	loss of function	23436491;24458743;30353918;22077973;27696664;28232779;28758091;26334766	193
DYNC1H1	600112	SPINAL MUSCULAR ATROPHY, LOWER EXTREMITY-PREDOMINANT, AD	158600	monoallelic	all missense/in frame	28554554;22459677;25484024;29306600;27066557;30122514;25609763;27331017;22368300;28193117;24307404	201
SMARCA2	600014	NICOLAIDES-BARAITSER SYNDROME	601358	monoallelic	all missense/in frame	32694869;22366787;32657847;31288860;28948053;27665729;22822383	201
PTPN11	176876	LEOPARD SYNDROME TYPE 1	151100	monoallelic	all missense/in frame	23799168;21747628;27484170;17875892;24790373;25884655;19659470;15520399;19054014;26377839;22822385;19768645;24820750;25917897;21677813;21365175;16733669;21910226;17927788;19864201	203
SRCAP	611421	FLOATING-HARBOR SYNDROME	136140	monoallelic	dominant negative	22965468;30425916;22265015;30304910;23621943;25433523;23165645;26788936;24375913;23763483	209
WDR45	300526	WDR45-RELATED NEURODEGENERATION WITH BRAIN IRON ACCUMULATION	300894	x-linked dominant	loss of function	23176820;31466010;27030146;29600274;30612247;28551038;26790960;30539914;29981852;26022463;28932395;29171013;27957548;28361255;29082105;27681470;29681108;30713886;26609730;28371320;26240209	209
TCF20	603107	TCF20 syndrome	618430	monoallelic	loss of function	25228304;28135719;30739909;27436265;30819258	210
WAC	615049	Desanto-Shinawi syndrome	616708	monoallelic	loss of function	26757981;26264232;33387902;32214004	216
IQSEC2	300522	MENTAL RETARDATION X-LINKED TYPE 1	309530	x-linked dominant	loss of function	31415821;23674175;24306141;26793055;27665735;20473311;31829726;29026562;28295038;28815955;30666632;30206421;26733290;31490346	217
KMT2B	606834	Complex early-onset dystonia	617284	monoallelic	loss of function	33816656;33300088;33150406;32877735;32546208;32634684;32241076;31338059;31216378;31165786;31061210;30935829;30253925;29653907;29396090;28921672;28520167;27992417;27839873	218
FBN1	134797	MARFAN SYNDROME	154700	monoallelic	loss of function	8428751;8504310;1631074;7611299;7762551;18412115;1301946;15287423;15032979;8040326;8101042;9101298;8406497;11175294;17366579;11702223;9837823;1569206;8136837;9241263;7633409;20082464;10441597;7911051;20979188;8281141;1852208	219
NFIX	164005	SOTOS SYNDROME 2	614753	monoallelic	loss of function	22301465;29897170;32193017;31369202;28584646;26193383;25118028;22982744	221
SETD5	615743	MENTAL RETARDATION, AUTOSOMAL DOMINANT 23	615761	monoallelic	loss of function	25138099;28905509;28549204;27375234;28881385;24680889;31656537	230
PURA	600473	INTELLECTUAL DISABILITY	616158	monoallelic	loss of function	32089526;25439098;29150892;29097605;25342064;27148565;29307761;31911028	248
SCN2A	182390	INFANTILE EPILEPTIC ENCEPHALOPATHY	613721	monoallelic	all missense/in frame	28489313;29635106;25457084;19783390;25772804;23935176;23988467;24579881;28379373;25459969;28254201;22591750;24659627;28709814;24814476;29625812;15028761;31966371;26311622;23827426;24710820;23550958;30203812;19786696;31439038;31204721;26291284	251
TCF4	602272	PITT-HOPKINS SYNDROME	610954	monoallelic	loss of function	22670824;20184619;29695756;27132474;18728071;19235238;17436255;23528641;22045651;19938247;30848346;29604340;20205897;17436254	256
CACNA1A	601011	EPILEPTIC ENCEPHALOPATHY	617106	monoallelic	all missense/in frame	28927557;28742085;29366381;33557884;33445191;33425808;33349592;32692472;32170034;31468518;26739101;25735478;20097664	256
FOXP1	605515	MENTAL RETARDATION WITH LANGUAGE IMPAIRMENT AND AUTISTIC FEATURES	613670	monoallelic	loss of function	29090079;29330474;24214399;20950788;28884888;28735298;25853299;30092897	261
SHANK3	606230	PHELAN-MCDERMID SYNDROME	606232	monoallelic	loss of function	22892527;17173049;32202324;30537371;29939863;29719671;29423971;28963116;28754298;27554343;25931020;26045941;23612248;21378602;20385823;18615476	262
DNMT3A	602769	Tatton-Brown Rahman syndrome (OVERGROWTH SYNDROME WITH INTELLECTUAL DISABILITY)	615879	monoallelic	loss of function	24614070;29900417;32435502;31905446;31685998;28941052;28449304;28432085;27701732;27991732	264
CTNNB1	116806	MENTAL RETARDATION, AUTOSOMAL DOMINANT 19	615075	monoallelic	loss of function	25326669;28514307;26968164;24614104;30929091;27915094	264
AHDC1	615790	XIA-GIBBS SYNDROME	615829	monoallelic	loss of function	29696776;29230160;31182893;32256298;30622101;30858058;31812316;30152016;27148574;30729726;24791903	270
PUF60	604819	PUF60 syndrome	615583	monoallelic	loss of function	27804958;28327570;32851780;30569551;30352594;28471317;28074499	273
ASXL3	615115	BAINBRIDGE-ROPERS SYNDROME	615485	monoallelic	loss of function	29305346;23383720;29445472;29367179;31638014;29316359;24044690;28100473;27075689;27901041;28955728;31180560;32240826	275
EP300	602700	RUBINSTEIN-TAYBI SYNDROME TYPE 2	613684	monoallelic	loss of function	17299436;20014264;19353645;33442921;33043588;30076641;29506490;29133209;28027063;27581590;27964710;27465822;27648933;27386132;26374735;26279656;25712426;24476420;24352918	282
POGZ	614787	INTELLECTUAL DISABILITY	616364	monoallelic	loss of function	31136090;26763879;27148570;26942287;31347273;28480548;31782611;32103003;30879264;27103995;25694107;26739615	283
DYRK1A	600855	MENTAL RETARDATION AUTOSOMAL DOMINANT TYPE 7	614104	monoallelic	loss of function	21294719;25641759;28053047;31263215;29034068;31803247;25707398;26922654;23099646;25944381;25920557	285
KMT2D	602113	KABUKI SYNDROME	147920	monoallelic	loss of function	27530205;28404210;29283410;21607748;29482518;25142838;20711175;21671394;25972376;31935506;25944076;24739679;30569626;29914387;27573763;27302555;28295206	289
HNRNPU	602869	EPILEPTIC ENCEPHALOPATHY	617391	monoallelic	loss of function	33914968;32319732;29858110;28944577;28815871;28393272	296
KAT6A	601408	MENTAL RETARDATION, AUTOSOMAL DOMINANT 32	616268	monoallelic	loss of function	25728775;27133397;30245513;25728777;31754438;29899504;30775047;32041641	299
SATB2	608148	GLASS SYNDROME	612313	monoallelic	loss of function	29436146;31021519;30648748;31420882;31392730;17377962;24301056;29739092;28139846;25885067;30848049;28787087;28211976;28151491;27774744;26596517;31333717;24363063;30575289	299
SMAD4	600993	Juvenile polyposis/hereditary hemorrhagic telangiectasia syndrome	175050	monoallelic	loss of function	33370972;32944796;32556653;30196345;27375208;26159157;25931195;25705527;24312718;26181832;23239472;22617360;22331366;21572342;22056587;21465659;20685751;20101697;18355998;15990641;15754356;15031030;31394615;12116240;11920286;10455879;10398437;9811934;9582123	299
STXBP1	602926	EPILEPTIC ENCEPHALOPATHY EARLY INFANTILE TYPE 4	612164	monoallelic	loss of function	21062273;26212315;26384463;32105008;29929108;28944233;18469812;20887364;26865513;21762454;22596016;29544889;27069701;24315539;19557857;29718889;29264391;31387522;27184330;21770924;21364700;26514728;30654231;24170257;25714420;24189369;23763664;20876469;31344879;23531706;24623842;25631041;25418441;24095819;23533165;23409955;29896790;21204804	299
ADNP	611386	MENTAL RETARDATION, AUTOSOMAL DOMINANT, 28	615873	monoallelic	loss of function	27031564;32275126;30107084;25169753;28407407;31127536;29724491;24531329;28221363;28475273;29475819	300
BCOR	300485	MICROPHTHALMIA SYNDROMIC TYPE 2	300166	x-linked dominant	loss of function	29974297;32748437;15957158;15004558;28317252;29974297;15770227;19367324;31048080	304
EFTUD2	603892	MANDIBULOFACIAL DYSOSTOSIS WITH MICROCEPHALY	610536	monoallelic	loss of function	25387991;26507355;24470203;25735261;27670155;23188108;23879989;23239648;31413053;22305528;30343593;28643921	305
FOXG1	164874	CONGENITAL VARIANT OF RETT SYNDROME	613454	monoallelic	loss of function	18571142;21441262;19564653;19578037;32757993;31316448;30533527;29396177;28851325;28781028;28661489;27029630;27001178;26364767;26344814;25266269;24836831;24388699;22129046;22091895;21953941	309
ARID1B	614556	MENTAL RETARDATION, AUTOSOMAL DOMINANT 12	135900	monoallelic	loss of function	30349098;22426309;22405089;33936271;33714239;32618029;32339967;31981384;32161024;30933046;31628733;31421289;31105273;29504208;28323383;27474218;27570168;27511161;27672547;26395437;26376624;24569609	323
KMT2A	159555	WIEDEMANN-STEINER SYNDROME	605130	monoallelic	loss of function	27777327;32311999;24818805;22795537;24886118;27320412;28815892;25929198;31044088;27759909;29203834;31250358;31168168;30549396;30841869;25810209	337
SMAD4	600993	MYHRE SYNDROME	139210	monoallelic	activating	33428109;31837202;31654632;27302097;24715504;22711472;22585601;22243968;22158539	345
SCN8A	600702	EPILEPTIC ENCEPHALOPATHY, EARLY INFANTILE, 13	614558	monoallelic	dominant negative	22365152;16236810;33827760;33915942;33007625;32920374;32853054;32846312;32040247;32509551;31672125;31675620;31402610;31335965;31174070;31026061;31010614;30968951;30851583;30685519;30171078;30078772;2972606;29677576;29432985;29263050;29128679;29121005;28923014;28676440;28702509;28084268;27875746;27900360;27210545;26677014;26553437;26252990;26235738;25725044;25785782;25799905;25568300	360
NSD1	606681	SOTOS SYNDROME	117550	monoallelic	loss of function	12525543;16222665;11896389;33029244;30719864;30461603;30332768;29164086;28457852;27834868;25887879;24795065;23341071;21834047;21677402;21677396;20420030;19876911;19545651;17565729;16547423;16247291;16232326;15742365;15362962;14627693	379
MED13L	608771	INTELLECTUAL DISABILITY	616789	monoallelic	loss of function	25758992;28645799;25712080;29511999;25137640;29159987;24781760;29959045;23403903;28371282	387
ANKRD11	611192	KBG SYNDROME	148050	monoallelic	loss of function	30088855;27667800;23494856;28250421;28449295;25464108;27900361;25652421;23184435;21782149;25838844;30877071;29224748	413
CREBBP	600140	RUBINSTEIN-TAYBI SYNDROME TYPE 1	180849	monoallelic	loss of function	7630403;27311832;20684013;11331617;30737887;12566391;33747050;32839936;31637876;31566936;30892814;30770747;30633342;30614040;29745126;27342041;27165009;26956253;26603346;26275701;25768348;25388907;20949605;20583168;20689175;19852432;12114483	435
CHD7	608892	CHARGE SYNDROME	214800	monoallelic	loss of function	16400610;17334995;18978652;17661815;15300250;17937444;18074359;33844462;32699053;31929333;32625235;32509017;32126561;31037873;31315586;29945602;29531775;29434620;28609304;26901670;27081570;26921530;26741373;26929907;26590800;26551301;26187070;25606431;24578717;24550764;23495722;23333604;23024289;22517486;22302456;21041284;20943277;20624498;19159393;19021638;18484313;18505430;18445044;18073582	540
